# A deep-learning workflow to predict upper tract urothelial cancer subtypes supporting the prioritization of patients for molecular testing

**DOI:** 10.1101/2023.06.14.23291350

**Authors:** Miriam Angeloni, Thomas van Doeveren, Sebastian Lindner, Patrick Volland, Jorina Schmelmer, Sebastian Foersch, Christian Matek, Robert Stoehr, Carol I. Geppert, Hendrik Heers, Sven Wach, Helge Taubert, Danijel Sikic, Bernd Wullich, Geert J. L. H. van Leenders, Vasily Zaburdaev, Markus Eckstein, Arndt Hartmann, Joost L. Boormans, Fulvia Ferrazzi, Veronika Bahlinger

## Abstract

**Background:** Urothelial carcinoma of the bladder (UBC) comprises several molecular subtypes, which are associated with different targetable therapeutic options. However, if and how these associations extend to the rare upper tract urothelial carcinoma (UTUC) remains unclear.

**Objective:** Identifying UTUC protein-based subtypes and developing a deep-learning (DL) workflow to predict these subtypes directly from histopathological H&E slides.

**Design, Setting, and Participants:** Subtypes in a retrospective cohort of 163 invasive samples were assigned on the basis of the immunohistochemical expression of three luminal (FOXA1, GATA3, CK20) and three basal (CD44, CK5, CK14) markers. DL model building relied on a transfer-learning approach.

**Outcome Measurements and Statistical Analysis:** Classification performance was measured via repeated cross-validation, including assessment of the area under the receiver operating characteristic (AUROC). The association of the predicted subtypes with histological features, PD-L1 status, and *FGFR3* mutation was investigated.

**Results and Limitations:** Distinctive luminal and basal subtypes were identified and could be successfully predicted by the DL (AUROC 95^th^ CI: 0.62-0.99). Predictions showed morphology as well as presence of *FGFR3*-mutations and PD-L1 positivity that were consistent with the predicted subtype. Testing of the DL model on an independent cohort highlighted the importance to accommodate histological subtypes.

**Conclusions:** Our DL workflow is able to predict protein-based UTUC subtypes directly from H&E slides. Furthermore, the predicted subtypes associate with the presence of targetable genetic alterations.

**Patient Summary:** UTUC is an aggressive, yet understudied, disease. Here, we present an artificial intelligence algorithm that can predict UTUC subtypes directly from routine histopathological slides and support the identification of patients that may benefit from targeted therapy.
