## Supplementary Table 4 for "A deep-learning workflow to predict upper tract urothelial cancer subtypes supporting the prioritization of patients for molecular testing"

### Sheet: High_Confidence_Luminal
Slide	Subtype	PredScore_Basal	PredScore_Luminal	Histology	Variant_Summary	Stroma_Content	Infiltration	Tumor	CD44	CK5	CK14	CK20	FOXA1	GATA3
UTER_16_D	Luminal	0.0177193	0.98228	NOS	NOS	Leiomyomatous	Pushing	Papillary	90	27.5	0	230	90	35
UTER_21_C	Luminal	0.0182102	0.98179	NOS	NOS	Leiomyomatous	Pushing	Papillary	97.5	55	0	165	62.5	22.5
UTER_29_C	Luminal	0.0316944	0.968305	NOS	NOS	Leiomyomatous	Pushing	Papillary	0	0	0	240	0	0
UTER_37_D	Luminal	0.0750663	0.924934	NOS	NOS	Fibrotic	Infiltrative	Papillary	26	0	0	145	172.5	135
UTER_4_E	Luminal	0.0803149	0.919684	NOS	NOS	Leiomyomatous	Pushing	Papillary	29.5	1.5	29.5	245	102.5	172.5
UTER_32_D	Luminal	0.0828914	0.917109	NOS	NOS	Leiomyomatous	Pushing	Papillary	16.5	19.5	15	205	212.5	60
UTER_51_B	Basal	0.0841477	0.915852	NOS	NOS	Leiomyomatous	Pushing	Papillary	130	85	9	5	25	7.5
UTER_33_	Basal	0.087886	0.912114	NOS	NOS	Leiomyomatous	Pushing	Papillary	127.5	117.5	0	245	0	45
UTER_103_A	Luminal	0.102049	0.897952	Large_nested	Variant	Leiomyomatous	Infiltrative	Papillary	10	22.5	2.5	240	92.5	35
UTER_31_	Luminal	0.106587	0.893413	NOS	NOS	Leiomyomatous	Pushing	Papillary	0.5	2	0	147.5	40	45
UTER_8_B	Luminal	0.110805	0.889196	NOS	NOS	Leiomyomatous	Pushing	Papillary	0.5	1	0	207.5	77.5	32.5
UTER_99_A	Luminal	0.113742	0.886259	NOS	NOS	Leiomyomatous	Pushing	Papillary	55	44.5	39	292.5	250	230
UTER_121_B	Basal	0.113841	0.886159	NOS	NOS	Fibrotic	Pushing	Papillary	142.5	250	0	95	77.5	55
UTER_18_B	Luminal	0.115032	0.884968	NOS	NOS	Leiomyomatous	Pushing	Papillary	106	21.5	0	300	87.5	80
UTER_60_C	Luminal	0.117121	0.882879	Clear_cell	Variant	Fibrotic	Infiltrative	Non papillary	0	222.5	0	240	227.5	175
UTMR_42	Luminal	0.128978	0.871022	NOS	NOS	Fibrotic	Pushing	Papillary	17	15.5	95	210	100	115
UTER_14_E	Luminal	0.129785	0.870215	Large_nested	Variant	Myxoid	Infiltrative	Non papillary	0	4	48.5	275	290	140
UTMR_9	Luminal	0.133507	0.866492	NOS	NOS	Fibrotic	Pushing	Papillary	40	30.5	10	165	115	7.5
UTMR_25	Luminal	0.149152	0.850848	Glandular/Microcystic	Variant	Fibrotic	Pushing	Papillary	27.5	107.5	0	137.5	205	55
UTER_22_D	Luminal	0.149996	0.850004	NOS	NOS	Leiomyomatous	Pushing	Papillary	36.5	14	0	215	205	77.5
UTER_67_C	Basal	0.156101	0.843899	NOS	NOS	Leiomyomatous	Pushing	Papillary	145	167.5	51.5	152.5	65	27.5
UTER_75_B	Luminal	0.161171	0.838829	NOS	NOS	Fibrotic	Infiltrative	Papillary	2.5	15	0	162.5	147.5	90
UTER_3_C	Luminal	0.172514	0.827486	NOS	NOS	Leiomyomatous	Pushing	Papillary	95	195	4	245	220	130
UTMR_69	Luminal	0.17899	0.82101	NOS	NOS	Leiomyomatous	Infiltrative	Papillary	87.5	81	6.5	205	130	110
UTMR_30	Luminal	0.180379	0.81962	NOS	NOS	Leiomyomatous	Pushing	Papillary	25	210	0	245	160	62.5
UTER_40_A	Luminal	0.190628	0.809372	NOS	NOS	Leiomyomatous	Pushing	Papillary	0	1	270	165	87.5	107.5
UTMR_68	Luminal	0.191444	0.808556	NOS	NOS	Leiomyomatous	Pushing	Papillary	10	72	7	240	160	182.5
UTER_124_C	Luminal	0.197798	0.802202	NOS	NOS	Fibrotic	Pushing	Papillary	35	33.5	77.5	200	0	50
UTER_26_A	Luminal	0.20268	0.79732	Micropapillary	Variant	Leiomyomatous	Infiltrative	Non papillary	38	0	0	240	7.5	182.5
UTMR_29	Luminal	0.205713	0.794287	NOS	NOS	Fibrotic	Pushing	Papillary	8.5	0	0	112.5	205	117.5
UTMR_14	Luminal	0.205801	0.794199	NOS	NOS	Fibrotic	Pushing	Papillary	17	57.5	3	220	105	30
UTMR_4	Luminal	0.20823	0.79177	NOS	NOS	Fibrotic	Pushing	Papillary	55	105	30	290	265	62.5
UTMR_22	Luminal	0.210067	0.789933	NOS	NOS	Leiomyomatous	Pushing	Papillary	0	202.5	0	240	140	10
UTER_70_F	Luminal	0.211418	0.788583	NOS	NOS	Leiomyomatous	Pushing	Papillary	107.5	62.5	197.5	207.5	90	40
UTER_80_B	Luminal	0.211704	0.788296	NOS	NOS	Fibrotic	Pushing	Papillary	90	77.5	12	202.5	90	40
UTMR_1	Luminal	0.212028	0.787972	NOS	NOS	Fibrotic	Pushing	Papillary	0	0	0	145	0	0
UTMR_65	Luminal	0.213263	0.786737	NOS	NOS	Leiomyomatous	Pushing	Papillary	110	67.5	0	67.5	222.5	107.5
UTMR_10	Basal	0.217767	0.782233	Rhabdoid/Nested	Variant	Fibrotic	Infiltrative	Non papillary	240	0	1	0	0	0
UTMR_16	Luminal	0.22033	0.779669	Glandular	Variant	Fibrotic	Pushing	Papillary	0	0	7.5	190	280	162.5
UTER_27_A	Luminal	0.222965	0.777035	Glandular	Variant	Leiomyomatous	Pushing	Papillary	23.5	210	0	15	202.5	5
UTMR_8	Luminal	0.230475	0.769525	Glandular	Variant	Fibrotic	Infiltrative	Papillary	0	9.5	0	225	80	22.5
UTMR_52	Luminal	0.23059	0.769411	Micropapillary	Variant	Fibrotic	Infiltrative	Non papillary	15	0	0	137.5	0	95
UTER_94_B	Luminal	0.234831	0.765169	NOS	NOS	Leiomyomatous	Pushing	Papillary	212.5	23.5	2	295	217.5	150
UTMR_53	Basal	0.235842	0.764158	Lipid_rich	Variant	Leiomyomatous	Pushing	Papillary	155	0	0	0	5	7.5
UTMR_72	Luminal	0.24776	0.75224	Large_nested	Variant	Fibrotic	Infiltrative	Papillary	47.5	32.5	82.5	270	242.5	232.5
UTER_71_	Luminal	0.251487	0.748513	Glandular	Variant	Leiomyomatous	Pushing	Papillary	6	63.5	0	200	55	0
UTER_46_A	Luminal	0.253014	0.746986	Glandular	Variant	Fibrotic	Pushing	Papillary	0	0	0	135	0	85
UTMR_27	Luminal	0.254377	0.745623	Clear_cell	Variant	Fibrotic	Diffusely_Infiltrative	Non papillary	6	42.5	4	132.5	0	92.5
UTER_52_D	Luminal	0.2558	0.7442	Large_nested	Variant	Fibrotic	Diffusely_Infiltrative	Non papillary	205	7	0	175	175	180
UTER_77_A	Luminal	0.259267	0.740733	NOS	NOS	Leiomyomatous	Pushing	Papillary	0	0	0	200	150	170
UTMR_71	Basal	0.259563	0.740437	Glandular	Variant	Fibrotic	Infiltrative	Papillary	170	197.5	252.5	0	192.5	5
UTER_87_A	Luminal	0.264756	0.735244	NOS	NOS	Leiomyomatous	Pushing	Papillary	13.5	0	0	210	222.5	117.5
UTMR_18	Basal	0.265548	0.734452	NOS	NOS	Fibrotic	Pushing	Papillary	150	13	13	20	0	0
UTER_109_B	Luminal	0.272095	0.727904	Neuroendocrine	Variant	Myxoid	Diffusely_Infiltrative	Non papillary	0	5	285	77.5	290	277.5
UTER_119_A	Luminal	0.281084	0.718916	Clear_cell	Variant	Myxoid	Infiltrative	Non papillary	0	9	0	235	262.5	217.5
UTMR_40	Luminal	0.28435	0.71565	Glandular	Variant	Fibrotic	Pushing	Papillary	0	77.5	47.5	265	167.5	162.5
UTMR_33	Luminal	0.297702	0.702297	NOS-Squamous	NOS-Squamous	Fibrotic	Diffusely_Infiltrative	Non papillary	0	0	0	280	227.5	217.5
UTER_122_A	Luminal	0.299992	0.700008	NOS	NOS	Fibrotic	Pushing	Papillary	85	0	0	220	210	125

### Sheet: High_Confidence_Basal
Slide	Subtype	PredScore_Basal	PredScore_Luminal	Histology	Variant_Summary	Stroma_Content	Infiltration	Tumor	CD44	CK5	CK14	CK20	FOXA1	GATA3
UTER_10_D	Basal	0.958461	0.0415386	NOS-Squamous	NOS-Squamous	Fibrotic	Infiltrative	Non papillary	295	250	292.5	0	0	0
UTMR_60	Basal	0.9101	0.089901	Sarcomatoid/Rhabdoid	Variant	Fibrotic	Diffusely_Infiltrative	Non papillary	260	217.5	290	0	0	0
UTMR_61	Basal	0.866585	0.133415	NOS-Squamous	NOS-Squamous	Fibrotic	Diffusely_Infiltrative	Non papillary	225	187.5	67.5	27.5	70	65
UTMR_58	Basal	0.844483	0.155517	Glandular	Variant	Fibrotic	Diffusely_Infiltrative	Non papillary	122.5	222.5	97.5	70	0	5
UTER_95_A	Basal	0.837691	0.16231	Sarcomatoid/Rhabdoid	Variant	Fibrotic	Diffusely_Infiltrative	Non papillary	245	0	0	0	0	0
UTMR_44	Basal	0.817922	0.182078	NOS-Squamous	NOS-Squamous	Fibrotic	Diffusely_Infiltrative	Non papillary	250	220	27.5	285	0	10
UTMR_67	Basal	0.787962	0.212039	Sarcomatoid	Variant	Fibrotic	Diffusely_Infiltrative	Non papillary	170	0	0	0	5	0
UTMR_49	Basal	0.777224	0.222776	NOS-Squamous	NOS-Squamous	Fibrotic	Diffusely_Infiltrative	Non papillary	197.5	245	300	0	0	0
UTER_68_A	Luminal	0.77575	0.22425	Glandular	Variant	Leiomyomatous	Diffusely_Infiltrative	Non papillary	0	0	25	287.5	190	267.5
UTMR_36	Basal	0.758074	0.241926	Sarcomatoid	Variant	Fibrotic	Diffusely_Infiltrative	Non papillary	190	72.5	52	0	15	0
UTER_12_C	Basal	0.755458	0.244543	Clear_cell	Variant	Myxoid	Diffusely_Infiltrative	Non papillary	217.5	192.5	0	0	100	90
UTER_97_C	Basal	0.754329	0.245672	NOS	NOS	Myxoid	Diffusely_Infiltrative	Non papillary	245	220	155	0	0	0
UTMR_35	Basal	0.743497	0.256503	Sarcomatoid	Variant	Fibrotic	Diffusely_Infiltrative	Non papillary	230	225	0	0	0	5
UTMR_26	Basal	0.734259	0.265741	Sarcomatoid/Neuroendocrine	Variant	Fibrotic	Diffusely_Infiltrative	Non papillary	227.5	235	297.5	0	2.5	0
UTMR_70	Luminal	0.711387	0.288613	Neuroendocrine	Variant	Fibrotic	Diffusely_Infiltrative	Non papillary	27.5	192.5	6	127.5	232.5	60
UTER_112_E	Basal	0.706822	0.293179	NOS-Squamous	NOS-Squamous	Fibrotic	Diffusely_Infiltrative	Non papillary	270	207.5	290	0	0	0
