## Supplementary Table 5 for "A deep-learning workflow to predict upper tract urothelial cancer subtypes supporting the prioritization of patients for molecular testing"

### Sheet: Low_Confidence
Slide	Subtype	PredScore_Basal	PredScore_Luminal	Histology	Variant_Summary	Stroma_Content	Infiltration	Tumor	CD44	CK5	CK14	CK20	FOXA1	GATA3
UTER_19_E	Luminal	0.423449	0.576551	NOS	NOS	Leiomyomatous	Pushing	Papillary	57.5	46.5	0	167.5	122.5	80
UTER_63_B	Basal	0.506084	0.493916	Large_nested	Variant	Myxoid	Infiltrative	Non papillary	130	110	5.5	177.5	57.5	0
UTER_76_B	Basal	0.5882	0.4118	NOS-Squamous	NOS-Squamous	Fibrotic	Diffusely_Infiltrative	Non papillary	130	200	1.5	0	95	25
UTER_98_B	Basal	0.423694	0.576307	NOS	NOS	Fibrotic	Infiltrative	Non papillary	210	217.5	275	0	0	0
UTER_100_B	Basal	0.45716	0.54284	Clear_cell	Variant	Leiomyomatous	Diffusely_Infiltrative	Non papillary	230	265	50	0	0	0
UTER_116_D	Luminal	0.430023	0.569976	NOS	NOS	Fibrotic	Pushing	Papillary	45	67.5	0	150	80	17.5
UTMR_55	Luminal	0.426504	0.573496	NOS	NOS	Leiomyomatous	Pushing	Papillary	33	0	18	250	190	60
UTER_36_B	Luminal	0.476186	0.523814	NOS-Squamous	NOS-Squamous	Leiomyomatous	Infiltrative	Non papillary	0	0	36.5	140	0	190
UTER_41_C	Luminal	0.44333	0.55667	Micropapillary	Variant	Fibrotic	Infiltrative	Non papillary	30	6	1	260	15	75
UTER_115_D	Luminal	0.419826	0.580174	Large_nested/Nested	Variant	Fibrotic	Diffusely_Infiltrative	Non papillary	82.5	195	0	75	177.5	150
UTMR_17	Luminal	0.584	0.416001	NOS-Squamous	NOS-Squamous	Fibrotic	Diffusely_Infiltrative	Non papillary	132.5	47.5	220	175	0	37.5
UTMR_28	Luminal	0.454685	0.545315	Glandular	Variant	Myxoid	Diffusely_Infiltrative	Non papillary	0	0	257.5	300	235	185
UTMR_37	Luminal	0.443435	0.556565	NOS	NOS	Fibrotic	Pushing	Papillary	14	60	0	150	272.5	110
UTMR_41	Luminal	0.557824	0.442175	Glandular	Variant	Fibrotic	Pushing	Papillary	0	1.5	0	265	270	195
UTMR_64	Basal	0.483125	0.516875	NOS	NOS	Fibrotic	Infiltrative	Non papillary	165	205	39.5	62.5	145	0
UTER_35_	Luminal	0.57237	0.427631	NOS-Squamous	NOS-Squamous	Leiomyomatous	Infiltrative	Non papillary	10	1	0	162.5	110	180
UTER_48_C	Luminal	0.542197	0.457802	Nested/Micropapillary	Variant	Fibrotic	Diffusely_Infiltrative	Non papillary	95	0	75	182.5	135	62.5
UTER_50_C	Basal	0.554784	0.445216	Glandular	Variant	Leiomyomatous	Pushing	Papillary	222.5	250	137.5	195	240	0
UTER_96_B	Basal	0.57166	0.42834	NOS	NOS	Myxoid	Diffusely_Infiltrative	Non papillary	255	250	0.5	0	52.5	45
UTER_106_	Luminal	0.554812	0.445188	Sarcomatoid/Rhabdoid	Variant	Fibrotic	Diffusely_Infiltrative	Non papillary	16.5	207.5	265	142.5	155	160
UTER_110_C	Basal	0.509222	0.490778	Microcystic	Variant	Leiomyomatous	Diffusely_Infiltrative	Non papillary	215	265	22.5	0	85	20
UTMR_5	Luminal	0.49668	0.50332	NOS	NOS	Fibrotic	Pushing	Papillary	0	65	0	250	55	17.5
